# Sequencing individual genomes with recurrent genomic disorder deletions: an approach to characterize genes for autosomal recessive rare disease traits

**DOI:** 10.1101/2021.02.16.21251842

**Authors:** Bo Yuan, Katharina Schulze, Nurit Assia Batzir, Jefferson Sinson, Hongzheng Dai, Wenmiao Zhu, Francia Bocanegra, Chin-To Fong, Jimmy Holder, Joanne Nguyen, Christian P. Schaaf, Yaping Yang, Weimin Bi, Christine Eng, Chad Shaw, James R. Lupski, Pengfei Liu

## Abstract

In medical genetics, discovery and characterization of disease trait contributory genes and alleles depends on genetic reasoning, study design, and patient ascertainment; we now suggest a segmental haploid genetics approach to enhance gene discovery and molecular diagnostics. We present novel genomic insights to enhance discovery in the challenging context of autosomal recessive (AR) traits and bi-allelic variation. We demonstrate computationally that new mutation mediated by nonallelic homologous recombination (NAHR), involving recurrent deletions at 30 genomic regions, likely drives recessive disease burden for over 70% of loci within these segmental deletions or at least 2% of loci genome wide. Meta-analyses of literature-reported patients implicate that NAHR-deletions are depleted from the ascertained pool of AR trait alleles. Exome reanalysis of personal genomes from subjects harboring recurrent deletions uncovered new disease-contributing variants in genes including *COX10*, *ERCC6, PRRT2* and *OTUD7A*. Our data demonstrate that genomic sequencing of personal genomes with NAHR-deletions could dramatically foment allele and gene discovery, enhance clinical molecular diagnosis, and could potentially enable human haploid genetics screens as an approach to disease biology.
