## Supplemental Table 2 for "Sequencing individual genomes with recurrent genomic disorder deletions: an approach to characterize genes for autosomal recessive rare disease traits"

### Sheet: Sheet1
name	chrom.hg38	start.hg38	end.hg38	chrom.hg19	start.hg19	end.hg19	freq.population.per.million	freq.CMA.baylor.per.million	popFreq.source	UKBB count (N=396725)	Iceland count (N = 101655)	gnomAD-SV count	gnomAD-SV total	baylor.CMA.count (N=33452)	Coe 2015_case (N=29085)	Coe 2015_control (N=19584)	Cooper 2011_case (N=15767)	Cooper 2011_control (N=8329)	UKBB_freq	PMID24352232_freq	CMA_freq	gnomAD-SV_freq	Coe_case_freq	Coe_control_freq	Cooper_freq	Cooper_control_freq
2q13_NPHP1	chr2	109930242	110228182	chr2	110688765	110983704	5873	2616	UKBB	2448	NA	41	10164	175	NA	NA	78	30	0.00587309	NA	0.00261569	0.00403384	NA	NA	0.00494704	0.00360187
15q11.2	chr15	21311962	23261294	chr15	21437363	23386119	2764	2287	Iceland	1664	281	NA	NA	153	200	27	94	19	0.00419434	0.00276425	0.00228686	NA	0.0068764	0.00137868	0.00596182	0.00228119
Xp22.31	chrX	6528714	8165153	chrX	6446755	8133194	1220	508.2	Iceland	NA	124	NA	NA	34	NA	NA	NA	NA	NA	0.00121981	0.000508191	NA	NA	NA	NA	NA
16p12.1	chr16	21754781	22502804	chr16	21774505	22500242	592.3	627.8	UKBB	246	62	3	10164	42	50	11	37	3	0.00059235	0.000609906	0.000627765	0.000295159	0.0017191	0.000561683	0.00234667	0.000360187
HNPP	chr17	14170711	15567588	chr17	14074028	15470902	314.8	388.6	Iceland	237	32	4	10119	26	13	8	3	0	0.00055202	0.00031479	0.000388617	0.000395296	0.000446966	0.000408497	0.000190271	0
16p13.11	chr16	14772948	16330433	chr16	14850943	16434331	312.6	433.5	UKBB	131	38	1	10164	29	36	7	18	3	0.000312559	0.000373813	0.000433457	9.83865e-05	0.00123775	0.000357435	0.00114162	0.000360187
1q21.1_BP3-BP4	chr1	146380249	148811725	chr1	146215217	148403335	267.2	672.6	UKBB	113	35	5	10164	45	68	6	47	2	0.000267188	0.000344302	0.000672606	0.000491932	0.00233797	0.000306373	0.00298091	0.000240125
16p11.2prox	chr16	29416551	30202090	chr16	29425008	30214600	259.6	1674	UKBB	110	43	2	9548	112	101	6	64	3	0.000259626	0.000422999	0.00167404	0.000209468	0.00347258	0.000306373	0.00405911	0.000360187
13q12.12	chr13	22911590	24323812	chr13	23485729	24897950	211.7	104.6	UKBB	85	5	0	10164	7	34	17	14	12	0.000211734	4.9186e-05	0.000104628	0	0.00116899	0.000868056	0.00088793	0.00144075
22q11.2_LCRA-D	chr22	18530098	21214537	chr22	18735964	21588830	177.1	4499	Iceland	10	18	0	10164	301	158	0	96	0	2.52064e-05	0.000177069	0.00449898	0	0.00543235	0	0.00608867	0
1q21_TAR	chr1	144904297	146209950	chr1	144626446	146403228	173.9	269	UKBB	75	15	2	10001	18	25	2	13	2	0.000173924	0.000147558	0.000269042	0.00019998	0.00085955	0.000102124	0.000824507	0.000240125
10q11.21q11.23	chr10	45765081	49954967	chr10	46244582	51717694	141.2	74.73	UKBB	57	16	0	10164	5	NA	NA	NA	NA	0.000141156	0.000157395	7.47339e-05	0	NA	NA	NA	NA
16p11.2dist	chr16	28706949	29049993	chr16	28721899	29067728	136.1	254.1	UKBB	58	19	5	9691	17	27	1	15	1	0.000136114	0.000186907	0.000254095	0.000515943	0.000928314	5.10621e-05	0.000951354	0.000120062
2q13	chr2	110494056	112385043	chr2	111249371	113153126	128.6	149.5	UKBB	53	5	1	10162	10	20	3	NA	NA	0.000128553	4.9186e-05	0.000149468	9.84058e-05	0.00068764	0.000153186	NA	NA
2q21.1	chr2	130623447	131386379	chr2	131400070	132114128	100.8	119.6	UKBB	41	19	1	10164	8	4	2	NA	NA	0.000100826	0.000186907	0.000119574	9.83865e-05	0.000137528	0.000102124	NA	NA
15q13.3_BP4-BP5	chr15	30246847	32496522	chr15	30694846	32824728	93.26	896.8	UKBB	42	25	0	10164	60	65	0	42	0	9.32636e-05	0.00024593	0.000896807	0	0.00223483	0	0.00266379	0
2q11.2	chr2	95759114	97430329	chr2	96301007	97989044	73.1	74.73	UKBB	31	8	1	10164	5	6	0	2	0	7.30985e-05	7.86976e-05	7.47339e-05	9.83865e-05	0.000206292	0	0.000126847	0
17q12	chr17	36300613	38034442	chr17	34644268	36309872	68.86	463.4	Iceland	9	7	1	10095	31	20	2	14	2	1.76445e-05	6.88604e-05	0.00046335	9.90589e-05	0.00068764	0.000102124	0.00088793	0.000240125
7q11.23	chr7	73089294	74862006	chr7	72510299	74283465	39.35	1375	Iceland	1	4	NA	NA	92	61	0	42	0	2.52064e-06	3.93488e-05	0.0013751	NA	0.0020973	0	0.00266379	0
15q11q13_BP3-BP4	chr15	28580349	30417865	chr15	28781988	30738706	35.29	134.5	UKBB	16	4	1	10164	9	6	1	NA	NA	3.52889e-05	3.93488e-05	0.000134521	9.83865e-05	0.000206292	5.10621e-05	NA	NA
3q29	chr3	195963652	197626678	chr3	195683825	197352296	22.69	194.3	UKBB	9	3	0	10164	13	11	0	6	0	2.26857e-05	2.95116e-05	0.000194308	0	0.000378202	0	0.000380542	0
17q11.2	chr17	30621877	32037969	chr17	28948894	30362662	22.69	149.5	UKBB	9	NA	0	10164	10	7	0	5	0	2.26857e-05	NA	0.000149468	0	0.000240674	0	0.000317118	0
22q11.2_LCRD-H	chr22	21206521	24255497	chr22	21556593	24650879	12.6	59.79	UKBB	5	NA	NA	NA	4	NA	NA	NA	NA	1.26032e-05	NA	5.97872e-05	NA	NA	NA	NA	NA
8p23.1	chr8	7596999	12344083	chr8	7428839	12191273	10.08	134.5	UKBB	4	NA	NA	NA	9	8	0	7	0	1.00826e-05	NA	0.000134521	NA	0.000275056	0	0.000443965	0
10q23	chr10	79733715	87254783	chr10	81503972	89024507	7.562	59.79	UKBB	3	NA	NA	NA	4	11	0	8	0	7.56191e-06	NA	5.97872e-05	NA	0.000378202	0	0.000507389	0
SMS	chr17	16777950	20450859	chr17	16707629	20394552	5.041	687.6	UKBB	2	NA	NA	NA	46	24	0	16	0	5.04128e-06	NA	0.000687552	NA	0.000825168	0	0.00101478	0
PWS/AS_BP1-BP3	chr15	21976318	28537425	chr15	21807115	28740672	2.521	687.6	UKBB	1	1	NA	NA	46	40	0	16	0	2.52064e-06	9.83719e-06	0.000687552	NA	0.00137528	0	0.00101478	0
15q24_BPA-BPC	chr15	72628218	75278711	chr15	72916230	75566305	2.521	74.73	UKBB	1	NA	NA	NA	5	7	0	NA	NA	2.52064e-06	NA	7.47339e-05	NA	0.000240674	0	NA	NA
15q11q13_BP3-BP5	chr15	28569118	32447357	chr15	28824287	32746196	2.521	59.79	UKBB	1	NA	NA	NA	4	NA	NA	NA	NA	2.52064e-06	NA	5.97872e-05	NA	NA	NA	NA	NA
7q11.23_dist	chr7	75456184	76629927	chr7	74314861	76487901	2.521	29.89	UKBB	1	NA	NA	NA	2	5	0	2	0	2.52064e-06	NA	2.98936e-05	NA	0.00017191	0	0.000126847	0
PWS/AS_BP2-BP3	chr15	23247414	28447477	chr15	23399405	28701969	0	657.7	NA	NA	NA	NA	NA	44	NA	NA	NA	NA	NA	NA	0.000657659	NA	NA	NA	NA	NA
22q11.2_LCRA-B	chr22	18451968	20335109	chr22	18751527	20522790	0	313.9	NA	NA	NA	NA	NA	21	NA	NA	NA	NA	NA	NA	0.000313883	NA	NA	NA	NA	NA
17q21.31	chr17_GL000258v2_alt	549392	1355937	chr17_ctg5_hap1	578614	1307210	0	224.2	NA	0	NA	NA	NA	15	31	0	23	0	0	NA	0.000224202	NA	0.00106584	0	0.00145874	0
22q11.2_LCRB-D	chr22	20324592	21152819	chr22	20516266	21548001	0	209.3	NA	NA	NA	NA	NA	14	NA	NA	NA	NA	NA	NA	0.000209255	NA	NA	NA	NA	NA
1q21_BP2-BP4	chr1	144886719	148619717	chr1	143547457	148668154	0	134.5	NA	NA	NA	NA	NA	9	NA	NA	NA	NA	NA	NA	0.000134521	NA	NA	NA	NA	NA
5q35	chr5	176078235	178034720	chr5	175515750	177454043	0	134.5	NA	0	NA	NA	NA	9	10	0	8	0	0	NA	0.000134521	NA	0.00034382	0	0.000507389	0
22q11.2_LCRF-G	chr22	22627876	23306925	chr22	22970347	23649112	0	119.6	NA	NA	NA	NA	NA	8	NA	NA	NA	0	NA	NA	0.000119574	NA	NA	NA	NA	0
22q11.2_LCRD-F	chr22	21114972	22631374	chr22	21469261	22973845	0	119.6	NA	NA	NA	NA	NA	8	"distal": 20	"distal": 0	13	NA	NA	NA	0.000119574	NA	NA	NA	0.000824507	NA
22q11.2_LCRC-D	chr22	20689325	21240029	chr22	21043750	21591946	0	74.73	NA	NA	NA	NA	NA	5	NA	NA	NA	NA	NA	NA	7.47339e-05	NA	NA	NA	NA	NA
17q23.1q23.2	chr17	60005984	62262567	chr17	58083345	60339928	0	74.73	NA	0	NA	NA	NA	5	1	0	NA	NA	0	NA	7.47339e-05	NA	3.4382e-05	0	NA	NA
SMS_UR1	chr17	15794645	20607631	chr17	15696136	20508959	0	74.73	NA	NA	NA	NA	NA	5	NA	NA	NA	NA	NA	NA	7.47339e-05	NA	NA	NA	NA	NA
15q24_BPA-BPD	chr15	72630024	75768450	chr15	72916748	76061752	0	59.79	NA	NA	NA	NA	NA	4	2	0	NA	NA	NA	NA	5.97872e-05	NA	6.8764e-05	0	NA	NA
15q25_BPC-BPC	chr15	84310943	85205518	chr15	84956989	85753740	0	44.84	NA	0	NA	NA	NA	3	7	0	NA	NA	0	NA	4.48404e-05	NA	0.000240674	0	NA	NA
22q11.2_LCRD-G	chr22	21203279	23384417	chr22	21577605	23742990	0	44.84	NA	NA	NA	NA	NA	3	NA	NA	NA	NA	NA	NA	4.48404e-05	NA	NA	NA	NA	NA
16p12.2p11.2	chr16	21399150	28374715	chr16	21410237	28404434	0	29.89	NA	0	NA	NA	NA	2	NA	NA	2	0	0	NA	2.98936e-05	NA	NA	NA	0.000126847	0
15q24_BPC-BPD	chr15	75281557	75770495	chr15	75584341	76069881	0	29.89	NA	NA	NA	NA	NA	2	NA	NA	NA	NA	NA	NA	2.98936e-05	NA	NA	NA	NA	NA
15q25_BPB-BPC	chr15	82432462	84337056	chr15	82917309	84954593	0	14.95	NA	0	NA	NA	NA	1	NA	0	NA	NA	0	NA	1.49468e-05	NA	NA	0	NA	NA
22q11.2_LCRC-E	chr22	20667586	22114615	chr22	21021884	22469042	0	14.95	NA	NA	NA	NA	NA	1	NA	NA	NA	NA	NA	NA	1.49468e-05	NA	NA	NA	NA	NA
SMS_UR2	chr17	16693333	18823787	chr17	16596647	18727100	0	14.95	NA	NA	NA	NA	NA	1	NA	NA	NA	NA	NA	NA	1.49468e-05	NA	NA	NA	NA	NA
15q24_BPB-BPD	chr15	74090125	75763270	chr15	74383778	76055153	0	14.95	NA	NA	NA	NA	NA	1	2	0	NA	NA	NA	NA	1.49468e-05	NA	6.8764e-05	0	NA	NA
15q24_BPB-BPE	chr15	74062662	77914787	chr15	74352032	78222197	0	14.95	NA	NA	NA	NA	NA	1	2	0	NA	NA	NA	NA	1.49468e-05	NA	6.8764e-05	0	NA	NA
