## Supplemental Table 5 for "Sequencing individual genomes with recurrent genomic disorder deletions: an approach to characterize genes for autosomal recessive rare disease traits"

### Sheet: General Population
GeneSymbol	region	AF_NAHR	all_carrier_allele_burden	dz_burden	dz_NAHR_contribution_perc	allele_NAHR_contribution_perc	NAHR_allele_contribution_rank	dz_contribution_by_allele_top3	NIRD
NPHP1	2q13_NPHP1	0.005873	0.006888	4.74445e-05	98	85	1	98, 3, 2	7.7
ADRA2B	2q11.2	7.31e-05	8.12222e-05	1.25344e-09	95	90	1	95, 10, 10	4.1
ALDOA	16p11.2prox	0.0002596	0.000288444	1.5808e-08	95	90	1	95, 10, 10	4.1
CEP19	3q29	2.269e-05	2.52111e-05	1.20764e-10	95	90	1	95, 10, 10	4.1
CORO1A	16p11.2prox	0.0002596	0.000288444	1.5808e-08	95	90	1	95, 10, 10	4.1
COX5A	15q24_BPA-BPC	2.521e-06	2.80111e-06	1.49078e-12	95	90	1	95, 10, 10	4.1
EDC3	15q24_BPA-BPC	2.521e-06	2.80111e-06	1.49078e-12	95	90	1	95, 10, 10	4.1
LAT	16p11.2dist	0.0001361	0.000151222	4.34495e-09	95	90	1	95, 10, 10	4.1
MIEF2	SMS	5.041e-06	5.60111e-06	5.96076e-12	95	90	1	95, 10, 10	4.1
SLC18A3	10q11.21q11.23	0.0001412	0.000156889	4.67668e-09	95	90	1	95, 10, 10	4.1
PMP22	HNPP	0.0003148	0.000354199	2.63578e-08	94	89	1	94, 11, 9	4.2
OTUD7A	15q13.3_BP4-BP5	9.326e-05	0.000128362	1.64706e-08	93	73	1	93, 10, 10	5.3
RBM8A	1q21_TAR	0.0001739	0.000193222	1.57892e-05	90	90	1	90, 1, 1	9.8
PRODH	22q11.2_LCRA-D	0.0001771	0.0002291	2.11224e-08	87	77	1	87, 36, 25	5
UQCRC2	16p12.1	0.0005923	0.00079207	2.76556e-07	86	75	1	86, 49, 7	5.1
NDE1	16p13.11	0.0003126	0.000431378	8.8368e-08	84	72	1	84, 54, 15	5.1
PEX11B	1q21_TAR	0.0001739	0.000243764	2.91797e-08	83	71	1	83, 21, 18	4.7
TUFM	16p11.2dist	0.0001361	0.00021118	2.60738e-08	78	64	1	78, 10, 10	3.9
COX10	HNPP	0.0003148	0.000505298	1.56227e-07	77	62	1	77, 48, 25	5.1
SCARF2	22q11.2_LCRA-D	0.0001771	0.000284471	4.95595e-08	77	62	1	77, 36, 7	4
POLR3GL	1q21_TAR	0.0001739	0.000295459	5.70545e-08	74	59	1	74, 20, 13	4.1
MYH11	16p13.11	0.0003126	0.000550092	2.04883e-07	72	57	1	72, 24, 7	5
NCAPH	2q11.2	7.31e-05	0.000132352	1.21735e-08	71	55	1	71, 27, 27	2.9
PRRT2	16p11.2prox	0.0002596	0.000501558	1.84168e-07	68	52	1	68, 68, 10	5.3
ANAPC1	2q13	0.0001286	0.000257153	4.95896e-08	67	50	1	67, 13, 11	3.9
GRAP	SMS	5.041e-06	1.01e-05	7.65983e-11	67	50	1	67, 85, 3	5.3
CD19	16p11.2dist	0.0001361	0.000284275	6.22891e-08	65	48	1	65, 39, 28	4
HJV	1q21_TAR	0.0001739	0.000392144	1.23536e-07	61	44	1	61, 83, 5	5.2
IGLL1	22q11.2_LCRD-H	1.26e-05	2.86732e-05	6.63391e-10	61	44	1	61, 51, 50	5.2
PIGW	17q12	6.886e-05	0.000156111	1.9629e-08	61	44	1	61, 64, 35	5.2
SLC25A1	22q11.2_LCRA-D	0.0001771	0.000407956	1.35063e-07	61	43	1	61, 38, 15	4.5
GP1BB	22q11.2_LCRA-D	0.0001771	0.000414351	1.40322e-07	60	43	2	84, 60, 4	4.8
RBP3	10q11.21q11.23	0.0001412	0.000343867	9.8307e-08	58	41	1	58, 30, 9	4.1
CNNM4	2q11.2	7.31e-05	0.000183795	2.8437e-08	57	40	1	57, 16, 9	3.2
FDFT1	8p23.1	1.008e-05	2.58051e-05	5.64296e-10	56	39	1	56, 52, 52	5.1
SNAP29	22q11.2_LCRA-D	0.0001771	0.000462339	1.82393e-07	55	38	1	55, 44, 28	4.5
CDC45	22q11.2_LCRA-D	0.0001771	0.000473351	1.92696e-07	54	37	1	54, 30, 19	4.5
SGCG	13q12.12	0.0002117	0.000572586	2.83038e-07	54	37	1	54, 25, 15	4.7
CHAT	10q11.21q11.23	0.0001412	0.000398273	1.38684e-07	52	35	1	52, 25, 7	4.2
NRROS	3q29	2.269e-05	7.63222e-05	5.31025e-09	46	30	2	92, 46, 2	4.9
NSMCE3	15q11q13_BP3-BP4	3.529e-05	0.000125957	1.46133e-08	44	28	2	91, 44, 4	4.8
TFRC	3q29	2.269e-05	9.09105e-05	7.74988e-09	40	25	1	40, 41, 29	1.6
PCYT1A	3q29	2.269e-05	9.64231e-05	8.78258e-09	38	24	1	38, 39, 17	1.9
SACS	13q12.12	0.0002117	0.000920403	8.02325e-07	37	23	1	37, 14, 13	4.4
OTOA	16p12.1	0.0005923	0.00278496	7.40516e-06	35	21	2	80, 35, 5	4.4
TXNRD2	22q11.2_LCRA-D	0.0001771	0.000825339	6.49821e-07	35	21	2	48, 35, 36	3.7
MIPEP	13q12.12	0.0002117	0.00106198	1.08299e-06	33	20	1	33, 15, 14	3.9
PI4KA	22q11.2_LCRA-D	0.0001771	0.000907012	7.91307e-07	33	20	1	33, 16, 13	4.7
LMAN2L	2q11.2	7.31e-05	0.000388117	1.45291e-07	32	19	1	32, 32, 26	3.4
TBX6	16p11.2prox	0.0002596	0.000802322	0.000445223	32	32	1	32, 27, 6	4.9
ATP2A1	16p11.2dist	0.0001361	0.000776858	5.84986e-07	30	18	2	73, 30, 7	4.1
DYNLT2B	3q29	2.269e-05	0.000136987	1.82506e-08	28	17	3	59, 43, 28	1.1
TANGO2	22q11.2_LCRA-D	0.0001771	0.00114428	1.27802e-06	27	15	2	78, 27, 23	2.9
B9D1	SMS	5.041e-06	4.10344e-05	1.65841e-09	22	12	2	91, 22, 19	3.7
ZNHIT3	17q12	6.886e-05	0.0005474	2.94905e-07	22	13	2	96, 22, 2	3.7
ERCC6	10q11.21q11.23	0.0001412	0.0011793	1.3708e-06	21	12	1	21, 15, 14	3.5
FAN1	15q13.3_BP4-BP5	9.326e-05	0.000886675	7.86187e-07	20	11	2	24, 20, 20	2.9
LZTR1	22q11.2_LCRA-D	0.0001771	0.00160591	2.54757e-06	20	11	1	20, 17, 14	3.5
MERTK	2q13	0.0001286	0.00139813	1.93823e-06	17	9.2	2	72, 17, 7	3.2
TRPM1	15q13.3_BP4-BP5	9.326e-05	0.00112686	1.26981e-06	16	8.3	4	55, 26, 20	3.1
ABCC6	16p13.11	0.0003126	0.00434372	1.87702e-05	13	7.2	2	55, 13, 9	2.7
ATPAF2	SMS	5.041e-06	7.57167e-05	5.70761e-09	12	6.7	3	91, 17, 12	1
RNF168	3q29	2.269e-05	0.000474031	2.24191e-07	9.1	4.8	5	50, 20, 18	1.7
NCF1	7q11.23	3.935e-05	0.00104184	1.08388e-06	7.3	3.8	3	89, 32, 7	1.2
NSMCE3	15q11q13_BP3-BP5	2.521e-06	0.000125957	1.46133e-08	4.3	2	3	91, 44, 4	0.99
MDH2	7q11.23_dist	2.521e-06	0.000118864	1.41223e-08	4.2	2.1	9	68, 21, 11	-1.4
OTUD7A	15q11q13_BP3-BP5	2.521e-06	0.000128362	1.64706e-08	3.9	2	5	93, 10, 10	-0.67
MAT1A	10q23	7.562e-06	0.000413819	1.71189e-07	3.6	1.8	8	69, 33, 15	-0.71
BBS4	15q24_BPA-BPC	2.521e-06	0.00013959	1.94791e-08	3.5	1.8	13	55, 18, 18	-1.4
STRA6	15q24_BPA-BPC	2.521e-06	0.000141402	1.99882e-08	3.5	1.8	18	18, 16, 11	-1.4
RP1L1	8p23.1	1.008e-05	0.000803183	6.45001e-07	2.5	1.3	10	58, 14, 11	0.33
ALDH3A2	SMS	5.041e-06	0.000417796	1.74528e-07	2.4	1.2	14	45, 27, 20	-0.67
CDHR1	10q23	7.562e-06	0.000636153	4.04633e-07	2.3	1.2	9	78, 18, 12	0.13
TOP3A	SMS	5.041e-06	0.000458896	2.1056e-07	2.2	1.1	31	24, 22, 22	-0.35
TNFRSF13B	SMS	5.041e-06	0.000776967	6.03653e-07	1.3	0.65	25	64, 27, 14	-1.7
MPI	15q24_BPA-BPC	2.521e-06	0.00042193	1.78019e-07	1.2	0.6	22	90, 11, 6	-1.5
POR	7q11.23_dist	2.521e-06	0.000433693	1.88084e-07	1.2	0.58	18	80, 22, 13	-2.8
FAN1	15q11q13_BP3-BP5	2.521e-06	0.000886675	7.86187e-07	0.57	0.28	44	24, 20, 20	-2.4
MYO15A	SMS	5.041e-06	0.00200089	4.00355e-06	0.5	0.25	76	18, 14, 13	-2
TRPM1	15q11q13_BP3-BP5	2.521e-06	0.00112686	1.26981e-06	0.45	0.22	37	55, 26, 20	-2.2
HERC2	PWS/AS_BP1-BP3	2.521e-06	0.00193288	3.73602e-06	0.26	0.13	40	95, 3, 2	-3
OCA2	PWS/AS_BP1-BP3	2.521e-06	0.00284186	8.07616e-06	0.18	0.089	58	63, 23, 9	-3.6

### Sheet: AFR
GeneSymbol	region	AF_NAHR	all_carrier_allele_burden	dz_burden	dz_NAHR_contribution_perc	allele_NAHR_contribution_perc	NAHR_allele_contribution_rank	dz_contribution_by_allele_top3	NIRD
ADRA2B	2q11.2	7.31e-05	8.12222e-05	1.25344e-09	95	90	1	95, 10, 10	4.1
ALDOA	16p11.2prox	0.0002596	0.000288444	1.5808e-08	95	90	1	95, 10, 10	4.1
CEP19	3q29	2.269e-05	2.52111e-05	1.20764e-10	95	90	1	95, 10, 10	4.1
CORO1A	16p11.2prox	0.0002596	0.000288444	1.5808e-08	95	90	1	95, 10, 10	4.1
COX5A	15q24_BPA-BPC	2.521e-06	2.80111e-06	1.49078e-12	95	90	1	95, 10, 10	4.1
EDC3	15q24_BPA-BPC	2.521e-06	2.80111e-06	1.49078e-12	95	90	1	95, 10, 10	4.1
GP1BB	22q11.2_LCRA-D	0.0001771	0.000196778	7.35708e-09	95	90	1	95, 10, 10	4.1
GRAP	SMS	5.041e-06	5.60111e-06	5.96076e-12	95	90	1	95, 10, 10	4.1
HJV	1q21_TAR	0.0001739	0.000193222	7.09362e-09	95	90	1	95, 10, 10	4.1
IGLL1	22q11.2_LCRD-H	1.26e-05	1.4e-05	3.724e-11	95	90	1	95, 10, 10	4.1
LAT	16p11.2dist	0.0001361	0.000151222	4.34495e-09	95	90	1	95, 10, 10	4.1
MIEF2	SMS	5.041e-06	5.60111e-06	5.96076e-12	95	90	1	95, 10, 10	4.1
NRROS	3q29	2.269e-05	2.52111e-05	1.20764e-10	95	90	1	95, 10, 10	4.1
PIGW	17q12	6.886e-05	7.65111e-05	1.11225e-09	95	90	1	95, 10, 10	4.1
PMP22	HNPP	0.0003148	0.000349778	2.32455e-08	95	90	1	95, 10, 10	4.1
PRODH	22q11.2_LCRA-D	0.0001771	0.000196778	7.35708e-09	95	90	1	95, 10, 10	4.1
SLC18A3	10q11.21q11.23	0.0001412	0.000156889	4.67668e-09	95	90	1	95, 10, 10	4.1
NPHP1	2q13_NPHP1	0.005873	0.00775431	6.01293e-05	94	76	1	94, 18, 6	7.1
NSMCE3	15q11q13_BP3-BP4	3.529e-05	4.20122e-05	5.13287e-10	92	84	1	92, 39, 7	4.6
RBM8A	1q21_TAR	0.0001739	0.000193222	5.97209e-05	90	90	1	90, 1, 1	9.8
UQCRC2	16p12.1	0.0005923	0.000726467	1.76935e-07	90	82	1	90, 48, 6	4.8
PEX11B	1q21_TAR	0.0001739	0.00022003	1.81718e-08	88	79	1	88, 55, 5	4.9
SCARF2	22q11.2_LCRA-D	0.0001771	0.000223581	1.86242e-08	88	79	1	88, 55, 5	4.9
MYH11	16p13.11	0.0003126	0.000405193	6.64628e-08	87	77	1	87, 33, 29	4.9
NDE1	16p13.11	0.0003126	0.000415844	7.52078e-08	86	75	1	86, 63, 5	5
COX10	HNPP	0.0003148	0.000445233	9.91331e-08	83	71	1	83, 52, 21	5.1
OTUD7A	15q13.3_BP4-BP5	9.326e-05	0.000160055	2.56112e-08	83	58	1	83, 28, 28	3.2
SLC25A1	22q11.2_LCRA-D	0.0001771	0.000250394	3.13326e-08	83	71	1	83, 37, 37	5.1
NCAPH	2q11.2	7.31e-05	0.000108033	6.32762e-09	81	68	1	81, 73, 4	5.2
TUFM	16p11.2dist	0.0001361	0.000204845	2.34381e-08	80	66	1	80, 40, 40	5.2
SNAP29	22q11.2_LCRA-D	0.0001771	0.00027724	4.54977e-08	78	64	1	78, 28, 28	5.2
TBX6	16p11.2prox	0.0002596	0.000342058	4.35252e-05	76	76	1	76, 7, 7	5.4
CNNM4	2q11.2	7.31e-05	0.000134928	1.28619e-08	70	54	1	70, 46, 46	5.3
RBP3	10q11.21q11.23	0.0001412	0.000264089	4.98053e-08	70	53	1	70, 46, 24	5.3
POLR3GL	1q21_TAR	0.0001739	0.000327326	7.69014e-08	69	53	1	69, 55, 38	5.3
ANAPC1	2q13	0.0001286	0.000251403	4.66654e-08	68	51	1	68, 25, 25	1.9
PRRT2	16p11.2prox	0.0002596	0.000549922	2.35022e-07	64	47	1	64, 68, 28	5.2
ZNHIT3	17q12	6.886e-05	0.0001479	1.71327e-08	64	47	1	64, 87, 3	5.3
CD19	16p11.2dist	0.0001361	0.000294807	6.83878e-08	63	46	1	63, 74, 20	5.2
CDC45	22q11.2_LCRA-D	0.0001771	0.000468984	1.88581e-07	55	38	1	55, 54, 23	2.6
SGCG	13q12.12	0.0002117	0.000598559	3.13456e-07	52	35	1	52, 49, 26	2.9
CHAT	10q11.21q11.23	0.0001412	0.000451831	1.84214e-07	48	31	1	48, 51, 12	2.3
TANGO2	22q11.2_LCRA-D	0.0001771	0.000650778	3.92147e-07	43	27	3	62, 53, 43	0.55
FDFT1	8p23.1	1.008e-05	3.80242e-05	1.34424e-09	42	27	2	93, 42, 2	4.8
NSMCE3	15q11q13_BP3-BP5	2.521e-06	4.20122e-05	5.13287e-10	39	6	2	92, 39, 7	2.8
TRPM1	15q13.3_BP4-BP5	9.326e-05	0.000423873	1.79662e-07	39	22	2	71, 39, 29	2.9
MIPEP	13q12.12	0.0002117	0.000932773	8.25249e-07	37	23	1	37, 21, 16	3
TXNRD2	22q11.2_LCRA-D	0.0001771	0.000771478	5.63814e-07	37	23	1	37, 36, 36	2.8
DYNLT2B	3q29	2.269e-05	0.000105695	1.06566e-08	35	21	3	74, 42, 35	0.61
PI4KA	22q11.2_LCRA-D	0.0001771	0.000867644	7.21441e-07	34	20	1	34, 27, 11	2.8
SACS	13q12.12	0.0002117	0.00113899	1.25248e-06	31	19	1	31, 21, 21	1.7
LMAN2L	2q11.2	7.31e-05	0.000430152	1.79687e-07	29	17	1	29, 32, 22	1.6
PCYT1A	3q29	2.269e-05	0.000133718	1.73658e-08	29	17	3	82, 34, 29	0.65
TFRC	3q29	2.269e-05	0.000132412	1.70181e-08	29	17	3	82, 34, 29	4
FAN1	15q13.3_BP4-BP5	9.326e-05	0.000618203	3.82169e-07	28	15	1	28, 22, 22	2
ERCC6	10q11.21q11.23	0.0001412	0.000942324	8.68038e-07	26	15	2	36, 26, 25	2.5
OTOA	16p12.1	0.0005923	0.00406252	1.61533e-05	25	15	3	81, 33, 25	3.9
ATP2A1	16p11.2dist	0.0001361	0.00111201	1.21804e-06	22	12	2	83, 22, 17	2.5
LZTR1	22q11.2_LCRA-D	0.0001771	0.00152634	2.29836e-06	21	12	1	21, 16, 16	1.9
B9D1	SMS	5.041e-06	7.41567e-05	5.4738e-09	13	6.8	2	98, 13, 2	2.8
ABCC6	16p13.11	0.0003126	0.00512917	2.62106e-05	11	6.1	3	67, 31, 11	1.5
NCF1	7q11.23	3.935e-05	0.000714484	5.08939e-07	10	5.5	3	93, 17, 10	1.2
MERTK	2q13	0.0001286	0.00255797	6.52665e-06	9.6	5	2	82, 10, 9	2.3
POR	7q11.23_dist	2.521e-06	7.46233e-05	5.56229e-09	6.5	3.4	2	98, 7, 2	1.8
MDH2	7q11.23_dist	2.521e-06	8.32051e-05	6.91674e-09	5.9	3	3	82, 50, 6	1.6
STRA6	15q24_BPA-BPC	2.521e-06	8.38909e-05	7.03133e-09	5.8	3	4	50, 49, 49	-3.5
RNF168	3q29	2.269e-05	0.000812264	6.59257e-07	5.4	2.8	11	45, 37, 26	-0.13
ATPAF2	SMS	5.041e-06	0.000219988	4.83692e-08	4.5	2.3	2	99, 4, 2	1.2
RP1L1	8p23.1	1.008e-05	0.00047675	2.27189e-07	4.1	2.1	9	52, 39, 19	-1.3
MPI	15q24_BPA-BPC	2.521e-06	0.000139523	1.94604e-08	3.5	1.8	3	69, 69, 4	-4.1
OTUD7A	15q11q13_BP3-BP5	2.521e-06	0.000160055	2.56112e-08	3.1	1.6	4	83, 28, 28	-2.5
ALDH3A2	SMS	5.041e-06	0.000347368	1.20639e-07	2.9	1.5	5	58, 32, 32	-3.7
MAT1A	10q23	7.562e-06	0.000521647	2.72058e-07	2.9	1.4	4	83, 31, 23	-2.3
TNFRSF13B	SMS	5.041e-06	0.000366369	1.34201e-07	2.7	1.4	5	49, 46, 31	-3.8
TOP3A	SMS	5.041e-06	0.000453629	2.05754e-07	2.2	1.1	13	29, 27, 20	-2.2
BBS4	15q24_BPA-BPC	2.521e-06	0.000273684	7.48963e-08	1.8	0.92	16	40, 40, 32	-4.4
TRPM1	15q11q13_BP3-BP5	2.521e-06	0.000423873	1.79662e-07	1.2	0.59	15	71, 39, 29	-2.5
CDHR1	10q23	7.562e-06	0.00150965	2.27898e-06	1	0.5	18	94, 9, 6	-1.7
MYO15A	SMS	5.041e-06	0.00103576	1.07278e-06	0.97	0.49	29	28, 23, 13	-3.3
FAN1	15q11q13_BP3-BP5	2.521e-06	0.000618203	3.82169e-07	0.81	0.41	25	28, 22, 22	-3.3
HERC2	PWS/AS_BP1-BP3	2.521e-06	0.00636788	4.05499e-05	0.079	0.04	22	97, 6, 2	-4.7
OCA2	PWS/AS_BP1-BP3	2.521e-06	0.00822258	6.76108e-05	0.061	0.031	43	52, 19, 16	-5.6

### Sheet: AMR
GeneSymbol	region	AF_NAHR	all_carrier_allele_burden	dz_burden	dz_NAHR_contribution_perc	allele_NAHR_contribution_perc	NAHR_allele_contribution_rank	dz_contribution_by_allele_top3	NIRD
OTUD7A	15q13.3_BP4-BP5	9.326e-05	0.000106423	1.13196e-08	99	88	1	99, 5, 2	7.9
NPHP1	2q13_NPHP1	0.005873	0.00675083	4.55738e-05	98	87	1	98, 3, 2	7.8
ADRA2B	2q11.2	7.31e-05	8.12222e-05	1.25344e-09	95	90	1	95, 10, 10	4.1
ALDOA	16p11.2prox	0.0002596	0.000288444	1.5808e-08	95	90	1	95, 10, 10	4.1
ATPAF2	SMS	5.041e-06	5.60111e-06	5.96076e-12	95	90	1	95, 10, 10	4.1
B9D1	SMS	5.041e-06	5.60111e-06	5.96076e-12	95	90	1	95, 10, 10	4.1
CEP19	3q29	2.269e-05	2.52111e-05	1.20764e-10	95	90	1	95, 10, 10	4.1
CORO1A	16p11.2prox	0.0002596	0.000288444	1.5808e-08	95	90	1	95, 10, 10	4.1
COX10	HNPP	0.0003148	0.000349778	2.32455e-08	95	90	1	95, 10, 10	4.1
COX5A	15q24_BPA-BPC	2.521e-06	2.80111e-06	1.49078e-12	95	90	1	95, 10, 10	4.1
DYNLT2B	3q29	2.269e-05	2.52111e-05	1.20764e-10	95	90	1	95, 10, 10	4.1
EDC3	15q24_BPA-BPC	2.521e-06	2.80111e-06	1.49078e-12	95	90	1	95, 10, 10	4.1
FDFT1	8p23.1	1.008e-05	1.12e-05	2.38336e-11	95	90	1	95, 10, 10	4.1
GP1BB	22q11.2_LCRA-D	0.0001771	0.000196778	7.35708e-09	95	90	1	95, 10, 10	4.1
GRAP	SMS	5.041e-06	5.60111e-06	5.96076e-12	95	90	1	95, 10, 10	4.1
HJV	1q21_TAR	0.0001739	0.000193222	7.09362e-09	95	90	1	95, 10, 10	4.1
IGLL1	22q11.2_LCRD-H	1.26e-05	1.4e-05	3.724e-11	95	90	1	95, 10, 10	4.1
LAT	16p11.2dist	0.0001361	0.000151222	4.34495e-09	95	90	1	95, 10, 10	4.1
MIEF2	SMS	5.041e-06	5.60111e-06	5.96076e-12	95	90	1	95, 10, 10	4.1
NRROS	3q29	2.269e-05	2.52111e-05	1.20764e-10	95	90	1	95, 10, 10	4.1
PEX11B	1q21_TAR	0.0001739	0.000193222	7.09362e-09	95	90	1	95, 10, 10	4.1
PIGW	17q12	6.886e-05	7.65111e-05	1.11225e-09	95	90	1	95, 10, 10	4.1
SLC18A3	10q11.21q11.23	0.0001412	0.000156889	4.67668e-09	95	90	1	95, 10, 10	4.1
ZNHIT3	17q12	6.886e-05	7.65111e-05	1.11225e-09	95	90	1	95, 10, 10	4.1
NSMCE3	15q11q13_BP3-BP4	3.529e-05	4.20122e-05	5.13287e-10	92	84	1	92, 39, 7	4.6
NDE1	16p13.11	0.0003126	0.000379456	4.62678e-08	90	82	1	90, 46, 6	4.7
PMP22	HNPP	0.0003148	0.0003819	4.67486e-08	90	82	1	90, 45, 6	4.7
RBM8A	1q21_TAR	0.0001739	0.000193222	7.9949e-06	90	90	1	90, 1, 1	9.8
SLC25A1	22q11.2_LCRA-D	0.0001771	0.000228922	2.1041e-08	87	77	1	87, 59, 5	4.9
POLR3GL	1q21_TAR	0.0001739	0.000266044	4.05381e-08	79	65	1	79, 75, 3	5.3
CD19	16p11.2dist	0.0001361	0.000224044	3.16724e-08	76	61	1	76, 79, 3	5.3
PRODH	22q11.2_LCRA-D	0.0001771	0.000293211	5.46083e-08	75	60	1	75, 79, 3	5.3
PRRT2	16p11.2prox	0.0002596	0.000436333	1.22995e-07	75	59	1	75, 44, 44	5.3
TXNRD2	22q11.2_LCRA-D	0.0001771	0.000342211	8.5744e-08	68	52	1	68, 47, 47	5.3
MYH11	16p13.11	0.0003126	0.000638324	3.09739e-07	66	49	1	66, 26, 26	1.7
CHAT	10q11.21q11.23	0.0001412	0.000302322	7.14613e-08	64	47	1	64, 49, 49	5.3
CNNM4	2q11.2	7.31e-05	0.00015391	1.83448e-08	64	47	1	64, 86, 3	5.3
NCAPH	2q11.2	7.31e-05	0.00015392	1.83477e-08	64	47	1	64, 86, 3	5.3
TUFM	16p11.2dist	0.0001361	0.000296722	6.95209e-08	63	46	1	63, 50, 50	5.2
UQCRC2	16p12.1	0.0005923	0.00133279	1.42551e-06	62	44	1	62, 82, 5	4.5
SACS	13q12.12	0.0002117	0.000498922	2.04106e-07	60	42	1	60, 50, 15	2.5
OTOA	16p12.1	0.0005923	0.00145203	1.75756e-06	58	41	1	58, 70, 11	2.9
MERTK	2q13	0.0001286	0.000364228	1.16124e-07	52	35	1	52, 38, 38	0.64
ATP2A1	16p11.2dist	0.0001361	0.000393308	1.36168e-07	51	35	1	51, 35, 35	1.4
SGCG	13q12.12	0.0002117	0.00062257	3.42777e-07	51	34	2	75, 51, 20	3.5
LMAN2L	2q11.2	7.31e-05	0.000226827	4.61067e-08	49	32	2	92, 49, 2	5
TBX6	16p11.2prox	0.0002596	0.000551667	0.000369302	47	47	1	47, 43, 1	1.2
TRPM1	15q13.3_BP4-BP5	9.326e-05	0.000340086	1.15652e-07	47	27	1	47, 45, 35	1.9
ANAPC1	2q13	0.0001286	0.000434895	1.72595e-07	46	30	2	56, 46, 31	0.77
CDC45	22q11.2_LCRA-D	0.0001771	0.000587001	3.13206e-07	46	30	1	46, 50, 44	1.2
SCARF2	22q11.2_LCRA-D	0.0001771	0.000633927	3.705e-07	44	28	2	83, 44, 21	4.7
RBP3	10q11.21q11.23	0.0001412	0.000520596	2.51083e-07	43	27	2	66, 43, 25	0.96
NSMCE3	15q11q13_BP3-BP5	2.521e-06	4.20122e-05	5.13287e-10	39	6	2	92, 39, 7	2.8
TFRC	3q29	2.269e-05	9.79659e-05	9.08248e-09	38	23	2	94, 38, 2	4.6
SNAP29	22q11.2_LCRA-D	0.0001771	0.000778663	5.74952e-07	37	23	2	94, 37, 2	4.5
ABCC6	16p13.11	0.0003126	0.00175215	2.97231e-06	30	18	1	30, 31, 13	2.4
MIPEP	13q12.12	0.0002117	0.00121973	1.44292e-06	30	17	2	56, 30, 31	1.6
ERCC6	10q11.21q11.23	0.0001412	0.000843547	6.91634e-07	29	17	2	54, 29, 29	0.44
TANGO2	22q11.2_LCRA-D	0.0001771	0.001103	1.18524e-06	28	16	2	86, 28, 22	2.6
FAN1	15q13.3_BP4-BP5	9.326e-05	0.000688912	4.74594e-07	25	14	3	34, 34, 25	0.54
LZTR1	22q11.2_LCRA-D	0.0001771	0.00126111	1.55903e-06	25	14	1	25, 22, 18	1.6
RNF168	3q29	2.269e-05	0.000170797	2.86567e-08	23	13	2	96, 23, 2	3.8
PCYT1A	3q29	2.269e-05	0.00024379	5.89187e-08	17	9.3	2	97, 17, 2	3.3
PI4KA	22q11.2_LCRA-D	0.0001771	0.00187013	3.46602e-06	17	9.5	4	53, 38, 20	0.75
MAT1A	10q23	7.562e-06	8.59133e-05	7.32392e-09	16	8.8	2	97, 16, 2	3.2
NCF1	7q11.23	3.935e-05	0.000530722	2.80118e-07	14	7.4	3	80, 48, 14	-1.2
MPI	15q24_BPA-BPC	2.521e-06	3.49233e-05	1.21328e-09	13	7.2	2	98, 13, 2	2.8
OTUD7A	15q11q13_BP3-BP5	2.521e-06	0.000106423	1.13196e-08	4.6	2.4	2	99, 5, 2	1.2
CDHR1	10q23	7.562e-06	0.000332412	1.10441e-07	4.4	2.3	4	83, 35, 17	-2.1
STRA6	15q24_BPA-BPC	2.521e-06	0.000131634	1.73213e-08	3.8	1.9	3	69, 69, 4	-4
RP1L1	8p23.1	1.008e-05	0.000535883	2.87069e-07	3.7	1.9	8	39, 23, 23	-2.8
POR	7q11.23_dist	2.521e-06	0.000196546	3.86238e-08	2.5	1.3	3	93, 27, 3	0.33
BBS4	15q24_BPA-BPC	2.521e-06	0.000213043	4.53811e-08	2.3	1.2	6	52, 32, 25	-3.6
MDH2	7q11.23_dist	2.521e-06	0.00022769	5.18364e-08	2.2	1.1	2	99, 2, 2	0.14
TOP3A	SMS	5.041e-06	0.000515047	2.65248e-07	1.9	0.98	18	24, 24, 24	-3.8
TRPM1	15q11q13_BP3-BP5	2.521e-06	0.000340086	1.15652e-07	1.5	0.74	16	47, 45, 35	-3.5
ALDH3A2	SMS	5.041e-06	0.000776823	6.03429e-07	1.3	0.65	18	80, 21, 14	-2.5
TNFRSF13B	SMS	5.041e-06	0.000924016	8.53779e-07	1.1	0.55	19	38, 29, 26	-3.7
FAN1	15q11q13_BP3-BP5	2.521e-06	0.000688912	4.74594e-07	0.73	0.37	18	34, 34, 25	-4.8
OCA2	PWS/AS_BP1-BP3	2.521e-06	0.0007266	5.27941e-07	0.69	0.35	19	48, 29, 22	-4.7
HERC2	PWS/AS_BP1-BP3	2.521e-06	0.00102684	1.05439e-06	0.49	0.25	16	90, 12, 12	-4.3
MYO15A	SMS	5.041e-06	0.00309953	9.60707e-06	0.32	0.16	27	32, 29, 24	-4.1

### Sheet: EAS
GeneSymbol	region	AF_NAHR	all_carrier_allele_burden	dz_burden	dz_NAHR_contribution_perc	allele_NAHR_contribution_perc	NAHR_allele_contribution_rank	dz_contribution_by_allele_top3	NIRD
OTUD7A	15q13.3_BP4-BP5	9.326e-05	0.000106423	1.13196e-08	99	88	1	99, 5, 2	7.9
NPHP1	2q13_NPHP1	0.005873	0.00680055	4.62475e-05	98	86	1	98, 6, 2	7.8
ADRA2B	2q11.2	7.31e-05	8.12222e-05	1.25344e-09	95	90	1	95, 10, 10	4.1
ALDOA	16p11.2prox	0.0002596	0.000288444	1.5808e-08	95	90	1	95, 10, 10	4.1
ANAPC1	2q13	0.0001286	0.000142889	3.87927e-09	95	90	1	95, 10, 10	4.1
ATPAF2	SMS	5.041e-06	5.60111e-06	5.96076e-12	95	90	1	95, 10, 10	4.1
B9D1	SMS	5.041e-06	5.60111e-06	5.96076e-12	95	90	1	95, 10, 10	4.1
CD19	16p11.2dist	0.0001361	0.000151222	4.34495e-09	95	90	1	95, 10, 10	4.1
CDHR1	10q23	7.562e-06	8.40222e-06	1.34135e-11	95	90	1	95, 10, 10	4.1
CEP19	3q29	2.269e-05	2.52111e-05	1.20764e-10	95	90	1	95, 10, 10	4.1
CNNM4	2q11.2	7.31e-05	8.12222e-05	1.25344e-09	95	90	1	95, 10, 10	4.1
CORO1A	16p11.2prox	0.0002596	0.000288444	1.5808e-08	95	90	1	95, 10, 10	4.1
COX5A	15q24_BPA-BPC	2.521e-06	2.80111e-06	1.49078e-12	95	90	1	95, 10, 10	4.1
EDC3	15q24_BPA-BPC	2.521e-06	2.80111e-06	1.49078e-12	95	90	1	95, 10, 10	4.1
FDFT1	8p23.1	1.008e-05	1.12e-05	2.38336e-11	95	90	1	95, 10, 10	4.1
GP1BB	22q11.2_LCRA-D	0.0001771	0.000196778	7.35708e-09	95	90	1	95, 10, 10	4.1
GRAP	SMS	5.041e-06	5.60111e-06	5.96076e-12	95	90	1	95, 10, 10	4.1
LAT	16p11.2dist	0.0001361	0.000151222	4.34495e-09	95	90	1	95, 10, 10	4.1
MDH2	7q11.23_dist	2.521e-06	2.80111e-06	1.49078e-12	95	90	1	95, 10, 10	4.1
MIEF2	SMS	5.041e-06	5.60111e-06	5.96076e-12	95	90	1	95, 10, 10	4.1
MYH11	16p13.11	0.0003126	0.000347333	2.29217e-08	95	90	1	95, 10, 10	4.1
NDE1	16p13.11	0.0003126	0.000347333	2.29217e-08	95	90	1	95, 10, 10	4.1
NRROS	3q29	2.269e-05	2.52111e-05	1.20764e-10	95	90	1	95, 10, 10	4.1
PCYT1A	3q29	2.269e-05	2.52111e-05	1.20764e-10	95	90	1	95, 10, 10	4.1
PIGW	17q12	6.886e-05	7.65111e-05	1.11225e-09	95	90	1	95, 10, 10	4.1
PMP22	HNPP	0.0003148	0.000349778	2.32455e-08	95	90	1	95, 10, 10	4.1
POLR3GL	1q21_TAR	0.0001739	0.000193222	7.09362e-09	95	90	1	95, 10, 10	4.1
PRODH	22q11.2_LCRA-D	0.0001771	0.000196778	7.35708e-09	95	90	1	95, 10, 10	4.1
RNF168	3q29	2.269e-05	2.52111e-05	1.20764e-10	95	90	1	95, 10, 10	4.1
SCARF2	22q11.2_LCRA-D	0.0001771	0.000196778	7.35708e-09	95	90	1	95, 10, 10	4.1
SLC18A3	10q11.21q11.23	0.0001412	0.000156889	4.67668e-09	95	90	1	95, 10, 10	4.1
SLC25A1	22q11.2_LCRA-D	0.0001771	0.000196778	7.35708e-09	95	90	1	95, 10, 10	4.1
TFRC	3q29	2.269e-05	2.52111e-05	1.20764e-10	95	90	1	95, 10, 10	4.1
TOP3A	SMS	5.041e-06	5.60111e-06	5.96076e-12	95	90	1	95, 10, 10	4.1
TUFM	16p11.2dist	0.0001361	0.000151222	4.34495e-09	95	90	1	95, 10, 10	4.1
TXNRD2	22q11.2_LCRA-D	0.0001771	0.000196778	7.35708e-09	95	90	1	95, 10, 10	4.1
UQCRC2	16p12.1	0.0005923	0.000658111	8.22909e-08	95	90	1	95, 10, 10	4.1
ZNHIT3	17q12	6.886e-05	7.65111e-05	1.11225e-09	95	90	1	95, 10, 10	4.1
NSMCE3	15q11q13_BP3-BP4	3.529e-05	4.20122e-05	5.13287e-10	92	84	1	92, 39, 7	4.6
RBM8A	1q21_TAR	0.0001739	0.000193222	2.62564e-06	90	90	1	90, 1, 1	9.8
SGCG	13q12.12	0.0002117	0.000295633	4.25822e-08	83	72	1	83, 69, 4	5.1
TANGO2	22q11.2_LCRA-D	0.0001771	0.000257244	3.48103e-08	82	69	1	82, 72, 4	5.2
HJV	1q21_TAR	0.0001739	0.000253633	3.40887e-08	81	69	1	81, 72, 4	5.2
PEX11B	1q21_TAR	0.0001739	0.0002537	3.41225e-08	81	69	1	81, 72, 4	5.2
ATP2A1	16p11.2dist	0.0001361	0.000211778	2.63266e-08	78	64	1	78, 76, 3	5.3
COX10	HNPP	0.0003148	0.00068556	3.70893e-07	63	46	1	63, 61, 37	5.2
NCF1	7q11.23	3.935e-05	0.000104344	9.33934e-09	55	38	2	90, 55, 2	5.1
RBP3	10q11.21q11.23	0.0001412	0.000371472	1.18054e-07	55	38	2	90, 55, 2	5.1
SACS	13q12.12	0.0002117	0.000605389	3.21679e-07	52	35	1	52, 20, 20	1.7
PRRT2	16p11.2prox	0.0002596	0.000932667	8.02475e-07	44	28	2	72, 44, 40	1.1
OTOA	16p12.1	0.0005923	0.00215635	4.29901e-06	43	27	1	43, 38, 19	1.5
NCAPH	2q11.2	7.31e-05	0.000294733	8.15241e-08	40	25	2	94, 40, 2	4.7
NSMCE3	15q11q13_BP3-BP5	2.521e-06	4.20122e-05	5.13287e-10	39	6	2	92, 39, 7	2.8
CHAT	10q11.21q11.23	0.0001412	0.000644909	3.9597e-07	36	22	3	53, 53, 36	1.3
MERTK	2q13	0.0001286	0.000602889	3.46937e-07	35	21	2	94, 35, 2	4.4
CDC45	22q11.2_LCRA-D	0.0001771	0.000927667	8.29201e-07	32	19	2	86, 32, 24	4.2
TRPM1	15q13.3_BP4-BP5	9.326e-05	0.000539079	2.906e-07	32	17	2	66, 32, 20	0.79
PI4KA	22q11.2_LCRA-D	0.0001771	0.00105628	1.08435e-06	29	17	5	33, 33, 33	-0.28
LMAN2L	2q11.2	7.31e-05	0.000508738	2.53471e-07	25	14	3	63, 63, 25	-0.8
SNAP29	22q11.2_LCRA-D	0.0001771	0.00129011	1.63302e-06	24	14	2	96, 24, 2	3.8
MIPEP	13q12.12	0.0002117	0.00162317	2.58985e-06	23	13	3	60, 46, 23	0.63
TBX6	16p11.2prox	0.0002596	0.00168157	0.00148859	15	15	2	71, 15, 3	2.4
ABCC6	16p13.11	0.0003126	0.00421114	1.7636e-05	14	7.4	6	41, 33, 31	-0.11
ERCC6	10q11.21q11.23	0.0001412	0.0018587	3.43483e-06	14	7.6	6	50, 20, 20	-0.57
FAN1	15q13.3_BP4-BP5	9.326e-05	0.00139078	1.93426e-06	13	6.7	4	80, 26, 26	-1.1
DYNLT2B	3q29	2.269e-05	0.000565211	3.18949e-07	7.7	4	2	98, 8, 2	2
MPI	15q24_BPA-BPC	2.521e-06	6.32122e-05	3.98943e-09	7.7	4	2	98, 8, 2	2
STRA6	15q24_BPA-BPC	2.521e-06	6.37789e-05	4.06139e-09	7.6	4	2	98, 8, 2	2
LZTR1	22q11.2_LCRA-D	0.0001771	0.0050532	2.55035e-05	6.8	3.5	5	88, 13, 8	1.4
IGLL1	22q11.2_LCRD-H	1.26e-05	0.000446879	1.99542e-07	5.5	2.8	3	69, 68, 5	-3.4
MAT1A	10q23	7.562e-06	0.00028818	8.29905e-08	5.1	2.6	3	75, 61, 5	-3.2
OTUD7A	15q11q13_BP3-BP5	2.521e-06	0.000106423	1.13196e-08	4.6	2.4	2	99, 5, 2	1.2
ALDH3A2	SMS	5.041e-06	0.000307734	9.46751e-08	3.2	1.6	3	91, 32, 3	0.69
TNFRSF13B	SMS	5.041e-06	0.000307712	9.46614e-08	3.2	1.6	2	99, 3, 2	0.69
HERC2	PWS/AS_BP1-BP3	2.521e-06	0.000252041	6.35184e-08	2	1	2	99, 2, 2	0
RP1L1	8p23.1	1.008e-05	0.00167092	2.79187e-06	1.2	0.6	16	57, 41, 31	-4.4
BBS4	15q24_BPA-BPC	2.521e-06	0.000523212	2.73745e-07	0.96	0.48	13	96, 20, 2	-1.1
TRPM1	15q11q13_BP3-BP5	2.521e-06	0.000539079	2.906e-07	0.93	0.47	16	66, 32, 20	-4.6
OCA2	PWS/AS_BP1-BP3	2.521e-06	0.000613434	3.76295e-07	0.82	0.41	15	53, 53, 32	-5.1
POR	7q11.23_dist	2.521e-06	0.000628246	3.94686e-07	0.8	0.4	12	99, 2, 2	-1.3
FAN1	15q11q13_BP3-BP5	2.521e-06	0.00139078	1.93426e-06	0.36	0.18	15	80, 26, 26	-6.4
MYO15A	SMS	5.041e-06	0.00463321	2.14666e-05	0.22	0.11	21	66, 30, 16	-5.2

### Sheet: EUR
GeneSymbol	region	AF_NAHR	all_carrier_allele_burden	dz_burden	dz_NAHR_contribution_perc	allele_NAHR_contribution_perc	NAHR_allele_contribution_rank	dz_contribution_by_allele_top3	NIRD
NPHP1	2q13_NPHP1	0.005873	0.00692393	4.79409e-05	98	85	1	98, 6, 2	7.7
ADRA2B	2q11.2	7.31e-05	8.12222e-05	1.25344e-09	95	90	1	95, 10, 10	4.1
ALDOA	16p11.2prox	0.0002596	0.000288444	1.5808e-08	95	90	1	95, 10, 10	4.1
CEP19	3q29	2.269e-05	2.52111e-05	1.20764e-10	95	90	1	95, 10, 10	4.1
CORO1A	16p11.2prox	0.0002596	0.000288444	1.5808e-08	95	90	1	95, 10, 10	4.1
COX5A	15q24_BPA-BPC	2.521e-06	2.80111e-06	1.49078e-12	95	90	1	95, 10, 10	4.1
EDC3	15q24_BPA-BPC	2.521e-06	2.80111e-06	1.49078e-12	95	90	1	95, 10, 10	4.1
IGLL1	22q11.2_LCRD-H	1.26e-05	1.4e-05	3.724e-11	95	90	1	95, 10, 10	4.1
LAT	16p11.2dist	0.0001361	0.000151222	4.34495e-09	95	90	1	95, 10, 10	4.1
MIEF2	SMS	5.041e-06	5.60111e-06	5.96076e-12	95	90	1	95, 10, 10	4.1
PMP22	HNPP	0.0003148	0.000349778	2.32455e-08	95	90	1	95, 10, 10	4.1
SLC18A3	10q11.21q11.23	0.0001412	0.000156889	4.67668e-09	95	90	1	95, 10, 10	4.1
OTUD7A	15q13.3_BP4-BP5	9.326e-05	0.000122822	1.50789e-08	94	76	1	94, 23, 4	7.1
RBM8A	1q21_TAR	0.0001739	0.000193222	1.3358e-05	90	90	1	90, 1, 1	9.8
UQCRC2	16p12.1	0.0005923	0.000720118	1.6775e-07	90	82	1	90, 15, 12	4.7
PRODH	22q11.2_LCRA-D	0.0001771	0.000228	2.06196e-08	87	78	1	87, 58, 5	4.9
NDE1	16p13.11	0.0003126	0.000464744	1.18269e-07	80	67	1	80, 63, 14	5.2
TUFM	16p11.2dist	0.0001361	0.000210009	2.55805e-08	79	65	1	79, 23, 23	5.3
SCARF2	22q11.2_LCRA-D	0.0001771	0.000278436	4.61623e-08	78	64	1	78, 17, 17	3.6
PEX11B	1q21_TAR	0.0001739	0.000277564	4.68004e-08	77	63	1	77, 33, 26	5.2
POLR3GL	1q21_TAR	0.0001739	0.00030755	6.43459e-08	72	57	1	72, 27, 27	2.9
ANAPC1	2q13	0.0001286	0.000241031	4.15579e-08	70	53	1	70, 17, 17	2.5
SNAP29	22q11.2_LCRA-D	0.0001771	0.000342333	8.58277e-08	68	52	1	68, 85, 3	5.3
NCAPH	2q11.2	7.31e-05	0.000146555	1.61349e-08	67	50	1	67, 48, 25	2.7
PRRT2	16p11.2prox	0.0002596	0.000519069	2.0204e-07	67	50	1	67, 71, 8	4.5
ZNHIT3	17q12	6.886e-05	0.000136944	1.40121e-08	67	50	1	67, 85, 3	5.3
COX10	HNPP	0.0003148	0.000633323	3.01999e-07	66	50	1	66, 64, 25	4.5
MYH11	16p13.11	0.0003126	0.000639991	3.1187e-07	66	49	1	66, 48, 12	4
CD19	16p11.2dist	0.0001361	0.000285234	6.28352e-08	65	48	1	65, 58, 16	2.8
RBP3	10q11.21q11.23	0.0001412	0.000320228	8.26083e-08	61	44	1	61, 22, 11	2.9
CDC45	22q11.2_LCRA-D	0.0001771	0.000453103	1.73938e-07	56	39	1	56, 34, 22	3.3
CHAT	10q11.21q11.23	0.0001412	0.000386115	1.29147e-07	54	37	1	54, 17, 17	3
FDFT1	8p23.1	1.008e-05	2.75322e-05	6.56417e-10	54	37	2	90, 54, 2	5.1
SGCG	13q12.12	0.0002117	0.000623813	3.44325e-07	51	34	1	51, 25, 21	3.7
GRAP	SMS	5.041e-06	1.55644e-05	2.1684e-10	49	32	2	92, 49, 2	5
SLC25A1	22q11.2_LCRA-D	0.0001771	0.000570083	2.93631e-07	47	31	1	47, 47, 22	3.4
PIGW	17q12	6.886e-05	0.000232911	4.95059e-08	46	30	2	67, 46, 44	1
HJV	1q21_TAR	0.0001739	0.000603549	3.3403e-07	45	29	2	91, 45, 3	4.8
CNNM4	2q11.2	7.31e-05	0.000261492	6.30343e-08	44	28	1	44, 12, 12	2.1
GP1BB	22q11.2_LCRA-D	0.0001771	0.000641367	3.79987e-07	43	28	2	90, 43, 7	4.7
PI4KA	22q11.2_LCRA-D	0.0001771	0.00064006	3.78313e-07	43	28	1	43, 10, 10	3.5
TFRC	3q29	2.269e-05	9.05389e-05	7.68245e-09	40	25	2	58, 40, 32	0.4
OTOA	16p12.1	0.0005923	0.00247885	5.7939e-06	39	24	2	71, 39, 11	4.5
TXNRD2	22q11.2_LCRA-D	0.0001771	0.000719787	4.86729e-07	39	25	2	77, 39, 24	3.5
PCYT1A	3q29	2.269e-05	9.69432e-05	8.88315e-09	38	23	1	38, 35, 30	0.78
ATPAF2	SMS	5.041e-06	2.19333e-05	4.55659e-10	37	23	2	94, 37, 2	4.5
TBX6	16p11.2prox	0.0002596	0.000701869	0.000475731	37	37	1	37, 23, 16	4.8
DYNLT2B	3q29	2.269e-05	0.000106899	1.09126e-08	35	21	2	69, 35, 27	0.45
MIPEP	13q12.12	0.0002117	0.0011108	1.18906e-06	32	19	1	32, 30, 23	3.8
SACS	13q12.12	0.0002117	0.00111566	1.19989e-06	32	19	1	32, 23, 8	4.2
LMAN2L	2q11.2	7.31e-05	0.000440613	1.88796e-07	28	17	2	48, 28, 26	1.7
NSMCE3	15q11q13_BP3-BP4	3.529e-05	0.000227568	5.05354e-08	27	16	2	95, 27, 2	4
LZTR1	22q11.2_LCRA-D	0.0001771	0.00120091	1.41083e-06	26	15	1	26, 17, 16	3.3
MERTK	2q13	0.0001286	0.000848521	7.03449e-07	26	15	3	29, 29, 26	2.4
NRROS	3q29	2.269e-05	0.000170767	2.86464e-08	23	13	2	96, 23, 2	3.8
ATP2A1	16p11.2dist	0.0001361	0.00110156	1.19492e-06	22	12	2	80, 22, 8	3.2
BBS4	15q24_BPA-BPC	2.521e-06	2.28456e-05	5.15564e-10	20	11	2	97, 20, 2	3.5
ERCC6	10q11.21q11.23	0.0001412	0.00132287	1.73003e-06	19	11	2	21, 19, 9	3.2
TANGO2	22q11.2_LCRA-D	0.0001771	0.00182612	3.30336e-06	18	9.7	2	95, 18, 5	3.3
FAN1	15q13.3_BP4-BP5	9.326e-05	0.00110525	1.22157e-06	16	8.4	4	38, 29, 23	2.7
B9D1	SMS	5.041e-06	6.43678e-05	4.1178e-09	15	7.8	2	97, 15, 2	3.1
NCF1	7q11.23	3.935e-05	0.000650156	4.21154e-07	11	6.1	3	71, 56, 11	0.47
RNF168	3q29	2.269e-05	0.000383074	1.46231e-07	11	5.9	4	57, 28, 15	0.56
ABCC6	16p13.11	0.0003126	0.00590469	3.47676e-05	10	5.3	3	63, 13, 10	2.4
TRPM1	15q13.3_BP4-BP5	9.326e-05	0.00217778	4.74271e-06	8.4	4.3	5	73, 23, 18	2.1
MAT1A	10q23	7.562e-06	0.00018611	3.45797e-08	7.8	4.1	9	42, 35, 18	-1.3
CDHR1	10q23	7.562e-06	0.000204372	4.17108e-08	7.1	3.7	12	39, 16, 14	-1
MDH2	7q11.23_dist	2.521e-06	0.000117108	1.3708e-08	4.2	2.2	6	61, 24, 24	-2.7
OTUD7A	15q11q13_BP3-BP5	2.521e-06	0.000122822	1.50789e-08	4	2.1	3	94, 23, 4	1
RP1L1	8p23.1	1.008e-05	0.000637089	4.0578e-07	3.1	1.6	13	48, 26, 21	-0.58
STRA6	15q24_BPA-BPC	2.521e-06	0.000203105	4.12453e-08	2.5	1.2	12	27, 17, 17	-2.6
HERC2	PWS/AS_BP1-BP3	2.521e-06	0.00021634	4.67964e-08	2.3	1.2	11	47, 14, 13	-2.6
NSMCE3	15q11q13_BP3-BP5	2.521e-06	0.000227568	5.05354e-08	2.2	1.1	3	95, 27, 2	0.14
TOP3A	SMS	5.041e-06	0.000466425	2.17527e-07	2.1	1.1	14	34, 34, 30	-1.6
ALDH3A2	SMS	5.041e-06	0.00054613	2.98233e-07	1.8	0.92	22	66, 30, 15	-1.6
TNFRSF13B	SMS	5.041e-06	0.000925476	8.5648e-07	1.1	0.54	22	58, 39, 21	-1.6
POR	7q11.23_dist	2.521e-06	0.000590154	3.48276e-07	0.85	0.43	17	86, 19, 15	-1.9
MPI	15q24_BPA-BPC	2.521e-06	0.000735946	5.41611e-07	0.68	0.34	21	93, 5, 5	-1.8
MYO15A	SMS	5.041e-06	0.00164604	2.70941e-06	0.61	0.31	54	22, 20, 12	-1.8
FAN1	15q11q13_BP3-BP5	2.521e-06	0.00110525	1.22157e-06	0.46	0.23	29	38, 29, 23	-2.5
OCA2	PWS/AS_BP1-BP3	2.521e-06	0.00136079	1.85174e-06	0.37	0.19	27	76, 18, 15	-2.8
TRPM1	15q11q13_BP3-BP5	2.521e-06	0.00217778	4.74271e-06	0.23	0.12	29	73, 23, 18	-3.1
